# Crowdsourcing AI solutions in early rehospitalisation as a pilot for healthcare regulatory sandbox

**DOI:** 10.64898/2026.09.10.26362629

**Authors:** Miha Keber, Moris Bagić, Ilona Kulikovskikh, Matija Piškorec, Pero Ivanko, Davor Oršolić, Milica Projić, Željana Barišić, Ana Jerončić, Nina Šesto, Maša Šams-Bival, Siniša Košćina, Zrinka Potočanac, Andrija Štajduhar, Jan Kolić, Karlo Pintarić, Lovro Trgovec-Greif, Martin Trgovec-Greif, Iva Buljan, Roko Šango, Filip Miočinović, Filip Ðerke, Zoran Antolović, Milan Pavlović, Tomislav Šmuc, Anja Barešić

## Abstract

The uptake of new digital and AI based technologies in the healthcare setting, including digital diagnostics, has been comparatively slower than in other sectors. This is a consequence of the complex legislature, and the lack of routine procedures for the secondary use of sensitive medical data. Inadequate level of education and incentives for different stakeholders prevents overcoming strong barriers, such as clinical workflow integration, and need for comprehensive evaluation of utility of interventions which requires multi-disciplinary collaboration effort. The paper presents a re-hospitalization challenge, organised by the European digital innovation hub (EDIH) - AI4Health.Cro, a co-creation activity and an effective tool for overcoming the mentioned barriers for implementation of new AI technologies and overall innovation ecosystem maturation. Crowdsourcing challenges or datathons are R&D strategies where ad-hoc assembled competing teams collaborate on early-stage technology development or research problem solving. Our re-hospitalisation challenge has had multiple facets: as activity for construction of an AI predictive model with explanatory support and plausible business model for its deployment; it involved also extensive organisers’ effort: data anonymisation, provision of secure processing environment, and comprehensive assessment of solutions. The paper details the challenge structure and processes, from problem inception to execution and evaluation. As a co-creation effort in digital healthcare, the challenge provided results on multiple levels: (i) tailored solutions based on primary data, serving as prototypes for later deployment in practice; (ii) sandboxing EHDS principles to enable secondary data use; (iii) ecosystem building event yielding cross-disciplinary participative learning experience. Innovation challenges aren’t just competitions; they are a building tool that provides several direct and indirect impacts, from developing healthcare technologies, supporting startups, to streamlining secondary use of clinical data for research and innovation and eliciting regulatory needs. Raising the awareness of all relevant stakeholders about the translation of AI technologies into routine clinical setting.

**Author summary:** Healthcare has been slower than other sectors to adopt new digital and AI-based technologies. This slow progress largely reflects the complexity of EU legislation and the lack of practical procedures that translate legal requirements into guidance for stakeholders using sensitive medical data in research and innovation. A crowdsourcing pilot to predict likelihood of early rehospitalisation using AI methodology provided opportunity for hands-on experience for experts from clinical, computational and business background on both synthetic and real-world medical data. Together we clarify legal responsibilities and data access conditions, and facilitate collaboration of relevant stakeholders, clinical, technical, public and research entities for ecosystem building. We provide the first Croatian European Health Data Space compliant secure processing environment, created for future use by researchers and innovators. Methodologically varied AI based prototypes were developed to predict early rehospitalization carefully balancing data overfitting, AI explainability and market potential of technology, in turn raising multidisciplinary skills, and awareness of conditions required for innovation to thrive in 28 participating teams. This type of competition, provided within European Digital Innovation Hub is an ideal platform to build regulatory sandboxes and pilot novel legislative platforms ahead of their full-scale implementation.
