## Supplementary material for "Crowdsourcing AI solutions in early rehospitalisation as a pilot for healthcare regulatory sandbox": Table translations

### Sheet: Sheet1
Translated values in columns	Original values in columns
Discharge status (D):	Discharge_Status
D1: Discharged home	D1: KUĆI
D2: Treatment discontinued against medical advice	D2: LIJEČENJE OKONČANO PROTIVNO SAVJETU DOKTORA
D3: Other	D3: OSTALO
D4: Transferred to another inpatient healthcare facility	D4: U DRUGU STACIONARNU ZDRAVSTVENU USTANOVU
D5: Deceased (not autopsied)	D5: UMRO (NIJE OBDUCIRAN)
Discharge_specialty	Discharge_specialty
S1: Cardiology	S1: 3010100
S2: Cardiac surgery	S1: 3100400
S3: Vascular surgery	S1: 3100600
S4: Anesthesiology - Internal medicine	S1: 3190100
S5: Anesthesiology - Surgery	S1: 3190200
Education:	Education
E1: Completed secondary school	E1: ZAVRŠENA SREDNJA ŠKOLA
E2: Completed higher education	E2: ZAVRŠENO VISOKO OBRAZOVANJE
E3: Completed primary school	E3: ZAVRŠENA OSNOVNA ŠKOLA
E4: Unknown educational status	E4: NEPOZNAT OBRAZOVNI STATUS
E5: Completed post-secondary (vocational/college-level) education	E5: ZAVRŠENA VIŠA ŠKOLA
E6: Did not complete primary school	E6: NIJE ZAVRŠILA OSNOVNU ŠKOLU
E7: Did not attend primary school	E7: NIJE POHAĐALA OSNOVNU ŠKOLU
Current_Work_Status	Current_Work_Status
W1: Retired	W1: UMIROVLJENIK
W2: Full-time employment	W2: REDOVAN POSAO
W3: Unemployed / occasional work	W3: NEZAPOSLEN/POVREMENI POSAO
W4: Self-employed	W4: SAMOSTALNA DJELATNOST
W5: Homemaker	W5: DOMAĆICA
W6: Unknown	W6: NEPOZNATO
W7: Farmer	W7: POLJOPRIVREDNIK
W8: Student (university/college)	W8: STUDENT
W9: Pupil (school student)	W9: UČENIK
AdmisionType	AdmisionType
A1: Elective	A1: Elektivni
A2: Emergency	A2: Hitni
